# De novo Powered Air-Purifying Respirator Design and Fabrication for Pandemic Response

**DOI:** 10.1101/2021.03.25.21252076

**Authors:** Akshay Kothakonda, Lyla Atta, Deborah Plana, Ferrous Ward, Chris Davis, Avilash Cramer, Robert Moran, Jacob Freake, Enze Tian, Ofer Mazor, Pavel Gorelik, Christopher Van, Christopher Hansen, Helen Yang, Michael S. Sinha, Ju Li, Sherry H. Yu, Nicole R. LeBoeuf, Peter K. Sorger

## Abstract

The rapid spread of COVID-19 and disruption of normal supply chains resulted in severe shortages of personal protective equipment (PPE), particularly devices with few suppliers such as powered air-purifying respirators (PAPRs). A scarcity of information describing design and performance criteria represents a substantial barrier to new approaches to address these shortages. We sought to apply open-source product development to PAPRs to enable alternative sources of supply and further innovation. We describe the design, prototyping, validation, and user testing of locally manufactured, modular, PAPR components, including filter cartridges and blower units, developed by the Greater Boston Pandemic Fabrication Team (PanFab). Two designs, one with a fully custom-made filter and blower unit housing, and the other with commercially available variants (the “Custom” and “Commercial” designs respectively) were developed. Engineering performance of the prototypes was measured and safety validated using NIOSH-equivalent tests on apparatus available under pandemic conditions, at university laboratories. Feedback on designs was obtained from four individuals, including two clinicians working in an ambulatory clinical setting and two research technical staff for whom PAPR use is a standard part of occupational PPE. Respondents rated the PanFab Custom PAPR a 4 to 5 on a 5 Likert-scale 1) as compared to current PPE options, 2) for the sense of security with use in a clinical setting, and 3) for comfort. The three other versions of the designs (with a commercial blower unit, filter, or both) performed favorably, with survey responses consisting of scores ranging from 3-5. Engineering testing and clinical feedback demonstrate that the PanFab designs represents favorable alternative PAPRs in terms of user comfort, mobility, and sense of security. A nonrestrictive license promotes innovation in respiratory protection for current and future medical emergencies.
