## Supplementary Material 3 for "De novo Powered Air-Purifying Respirator Design and Fabrication for Pandemic Response"

### Sheet: Clinical feedback form
PanFab PAPR Clinical Feedback Form
Which PAPR configuration are you testing:
Enclosure: Custom | Pelican Filter: Custom | Milwaukee Hood: Custom | ILC Dover
Question	Answer
Demographic Information
What is your height?
What is your weight?
What is your ethnicity?
What is your role in the healthcare system?
Resident | Attending | Nurse | Technician | Physician Assistant/Nurse Practitioner | Environmental Services | Registration | Radiology | Other
Under non public health emergency conditions, how often do you wear a PAPR?
Never | <5 times/year | >5 times/year
What is the total time you have worn the PanFab PAPR (current configuration)?
PAPR Use Feedback
Please answer the questions below regarding the specific PAPR configuration you are currently testing.
1. How does the PanFab PAPR compare to your current PPE options?
Choose a number from 1 to 5:
1 = PanFab PAPR much worse than current PPE options
5 = PanFab PAPR much better than current PPE options
2. How comfortable are you using the PanFab PAPR in a clinical scenario where you did not have another option?
Choose a number from 1 to 5:
1 = Very uncomfortable
5 = Very comfortable
3. How does the PanFab PAPR compare to standard PAPRs in terms of comfort while wearing?
Choose a number from 1 to 5:
1 = PanFab PAPR much worse than standard
5 = PanFab PAPR much better than standard
4. How does the PanFab PAPR compare to standard PAPRs in terms of ease of use and donning/doffing?
Choose a number from 1 to 5:
1 = PanFab PAPR much worse than standard
5 = PanFab PAPR much better than standard
5. Did you have difficulty while looking up, down, left, or right while wearing the PanFab PAPR?
Yes | No | Unsure | If yes, please elaborate _____________
6. Did the PanFab PAPR significantly limit your mobility e.g. while walking, sitting, bending at waist?
Yes | No | Unsure | If yes, please elaborate _____________
7. Did the PanFab PAPR fog, limiting your vision?
Yes | No | Unsure | If yes, please elaborate _____________
8. Was the PanFab PAPR compatible with your eyewear?
Yes | No | NA | If yes, please elaborate _______________
Please provide any additional comments and/or suggestions to improve the design of the PanFab PAPR.

### Sheet: Full clinical testing resuts
Subject #	Enclosure	Filter	Hood	Q1	Q2	Q3a Hood	Q3b Enclosure	Q4a Hood	Q4b Enclosure	Q5	Q6	Q7	Q8	Comments
Subject 1	Pelican	Milwaukee	Custom	3	5	2	3	2	2	No	No	No	N/A
Subject 1	Custom	Milwaukee	Custom	4	5	2	4	2	5	No	No	No	N/A
Subject 1	Custom	Custom	Custom	4	5	2	5	2	5	no	No	No	N/A
Subject 1	Pelican	Custom	Custom	3	5	2	3	2	3	no	No	No	N/A
Subject 2	Pelican	Milwaukee	Custom	3	4	2	3	4	3	No	Yes	No	No	When turning, felt pulled off center of gravity
Subject 2	Custom	Milwaukee	Custom	3	5	2	5	4	5	No	no	no	No	Need to be more aware of center of gravity	Difficulty with sitting in chair
Subject 2	Custom	Custom	Custom	4	5	2	5	4	5	No	no	no	No
Subject 2	Pelican	Custom	Custom	4	5	2	4	4	4	No	No	No	No	Too small for glasses
Subject 3	Pelican	Milwaukee	Custom	3	4	2	4	1	n/a	No	Yes (Difficult to move small space)	No	NA	Too big for small spaces
Subject 3	Custom	Milwaukee	Custom	4	4	2	4	1	5	No	Yes (Sitting)	No	NA
Subject 3	Custom	Custom	Custom	4	4	2	5	1	5	No	Yes (Bending, hose a little short)	No	N/A	Tight on Neck; Feels lighter than PAPR
Subject 3	Pelican	Custom	Custom	3	4	2	4	1	n/a	No	NO	No	N/A
Subject 4	Pelican	Milwaukee	Custom	3	3	3	3	1	n/a	No	Yes (concerned with sitting)	No	N/A	Low back placement
Subject 4	Custom	Milwaukee	Custom	4	5	2	4	1	5	No	No (extreme bend)	No	N/A	Difficult to keep hood off ears
Subject 4	Custom	Custom	Custom	4	5	1	5	1	5	No	NO	No	N/a	Strap a little thin compared to standard. "This with regular hood is A+"
Subject 4	Pelican	Custom	Custom	3	4	3	4	1	n/a	No	No	No	N/a
